# MultiSeq-AMR: A modular amplicon-sequencing workflow for rapid detection of bloodstream infection and antimicrobial resistance markers

**DOI:** 10.1101/2024.10.25.24316117

**Authors:** Mohammad Saiful Islam Sajib, Katarina Oravcova, Kirstyn Brunker, Paul Everest, Ma Jowina H. Galarion, Manuel Fuentes, Catherine Wilson, Michael E. Murphy, Taya Forde

**Affiliations:** School of Biodiversity, One Health & Veterinary Medicine, University of Glasgow, Glasgow, United Kingdom; MRC-University of Glasgow Centre for Virus Research, Glasgow, United Kingdom; Department of Microbiology, NHS Greater Glasgow and Clyde, Glasgow Royal Infirmary, New Lister Building, Alexandra Parade, Glasgow, UK; School of Medicine, Dentistry & Nursing, College of Medical, Veterinary & Life Sciences, Wolfson Medical School Building, University of Glasgow, Glasgow, UK

**Keywords:** rapid diagnosis, amplicon sequencing, cost-effective, bloodstream infection, antimicrobial resistance, AMR, MultiSeq-AMR

## Abstract

Bloodstream infections (BSI) represent a significant global health challenge, and traditional diagnostic methods are suboptimal for timely guiding targeted antibiotic therapy. We introduce MultiSeq-AMR, an ultra-fast amplicon sequencing workflow to identify bacterial and fungal species, and a comprehensive set of antimicrobial resistance (AMR) genes (n = 91) for BSI diagnosis. We initially benchmarked MultiSeq-AMR using DNA from 21 bacterial and fungal isolates and accurately identified 100% species and 99.4% AMR genes. Further validation with 33 BACT/ALERT positive samples from suspected BSI cases revealed 100% accuracy for pathogen identification with mono-bacterial samples, with 97.4% categorical agreement (CA) for AMR gene prediction. To accelerate diagnosis, 6-hour culture-enrichment combined with MultiSeq-AMR identified 11/13 species with 96% CA for AMR gene identification. MultiSeq-AMR holds promise for improving patient outcomes as species/AMR genes could be identified in under 5 hours of BACT/ALERT positivity, and potentially <11 hours of sample collection.
