## Supplement tables for "MultiSeq-AMR: A modular amplicon-sequencing workflow for rapid detection of bloodstream infection and antimicrobial resistance markers"

### Sheet: Sample_info_S1
Barcode	Sample_id	Organism	Type	Accession	DNA_conc (ng/ul)	Sample_group	Sample_source
1	PC01	Escherichia coli	NCTC 13846	ERS21172816	50.8	Positive	DNA extracted from bacterial cell culture
2	PC02	Klebsiella pneumoniae	NCTC 13440	ERS21172817	49.1	Positive	DNA extracted from bacterial cell culture
3	PC03	Klebsiella pneumoniae	NCTC 13443	ERS21172818	81.8	Positive	DNA extracted from bacterial cell culture
4	PC04	Escherichia coli	NCTC 13476	ERS21172819	57.7	Positive	DNA extracted from bacterial cell culture
5	PC05	Klebsiella pneumoniae	NCTC 13438	ERS21172820	66.2	Positive	DNA extracted from bacterial cell culture
6	PC06	Klebsiella pneumoniae	NCTC 13442	ERS21172821	57.7	Positive	DNA extracted from bacterial cell culture
7	PC07	Proteus mirabilis	ATCC 12453	ERS21172822	66.2	Positive	DNA extracted from bacterial cell culture
8	PC08	Citrobacter freundii	ATCC 8090	ERS21172823	57.1	Positive	DNA extracted from bacterial cell culture
9	PC09	Salmonella enteritidis	ATCC 13076	ERS21172824	43.7	Positive	DNA extracted from bacterial cell culture
10	PC10	Pseudomonas aeruginosa	ATCC 27853	ERS21172825	38.1	Positive	DNA extracted from bacterial cell culture
11	PC11	Enterococcus faecalis	NCTC 13379	ERS21172826	33.8	Positive	DNA extracted from bacterial cell culture
12	PC12	Staphylococcus saprophyticus	ATCC 49907	ERS21172827	54.8	Positive	DNA extracted from bacterial cell culture
13	PC13	Staphylococcus epidermidis	ATCC 9491	ERS21172828	49.7	Positive	DNA extracted from bacterial cell culture
14	PC14	Staphylococcus aureus	ATCC 29213	ERS21172829	34.4	Positive	DNA extracted from bacterial cell culture
15	PC15	Staphylococcus aureus	NCTC 12493	ERS21172830	39.1	Positive	DNA extracted from bacterial cell culture
16	PC16	Streptococcus pneumoniae	ATCC 6303	ERS21172831	32.6	Positive	DNA extracted from bacterial cell culture
17	PC17	Candida albicans	ATCC 5314	ERS21172832	57.8	Positive	DNA extracted from bacterial cell culture
18	PC18	Aspergillus fumigatus	Clinical isolate	ERS21172833	51.7	Positive	DNA extracted from bacterial cell culture
19	PC19	Cryptococcus neoformans	Clinical isolate	ERS21172834	41.5	Positive	DNA extracted from bacterial cell culture
20	PC20	Rhodotorula mucilaginosa	Clinical isolate	ERS21172835	61.5	Positive	DNA extracted from bacterial cell culture
21	PC21	Exophiliala dermatitidis	Clinical isolate	ERS21172836	65.4	Positive	DNA extracted from bacterial cell culture
22	HB01	Host DNA 1 (Human volunteer)	Negative control	ERS21172813	4.5	Negative	DNA extracted from bacterial cell culture
23	HB02	Host DNA 2 (Human volunteer)	Negative control	ERS21172814	3.2	Negative	DNA extracted from bacterial cell culture
24	NC	NF H2O	Negative control	ERS21172815	1.2	Negative	DNA extracted from bacterial cell culture
25	BCP01	Streptococcus pyogenes	Clinical isolate	ERS21172780	51.3	Positive	DNA extracted from Bact/Alert+ samples
26	BCP02	Staphylococcus aureus	Clinical isolate	ERS21172781	53.7	Positive	DNA extracted from Bact/Alert+ samples
27	BCP03	Escherichia coli	Clinical isolate	ERS21172782	38.3	Positive	DNA extracted from Bact/Alert+ samples
28	BCP04	Streptococcus pyogenes	Clinical isolate	ERS21172783	53.7	Positive	DNA extracted from Bact/Alert+ samples
29	BCP05	Klebsiella oxytoca and Stapylococcus epidermidis	Clinical isolate	ERS21172784	43	Positive	DNA extracted from Bact/Alert+ samples
30	BCP06	Staphylococcus epidermidis	Clinical isolate	ERS21172785	50.6	Positive	DNA extracted from Bact/Alert+ samples
31	BCP07	Brevibacterium luteocum	Clinical isolate	ERS21172786	28.2	Positive	DNA extracted from Bact/Alert+ samples
32	BCP08	Micrococcus luteus	Clinical isolate	ERS21172787	32.9	Positive	DNA extracted from Bact/Alert+ samples
33	BCP09	Proteus mirabilis	Clinical isolate	ERS21172788	78.1	Positive	DNA extracted from Bact/Alert+ samples
34	BCP10	Streptococcus agalactiae	Clinical isolate	ERS21172789	54.5	Positive	DNA extracted from Bact/Alert+ samples
35	BCP11	Escherichia coli	Clinical isolate	ERS21172790	50.7	Positive	DNA extracted from Bact/Alert+ samples
36	BCP12	Escherichia coli	Clinical isolate	ERS21172791	80.7	Positive	DNA extracted from Bact/Alert+ samples
37	BCP13	Klebsiella oxytoca	Clinical isolate	ERS21172792	67.4	Positive	DNA extracted from Bact/Alert+ samples
38	BCP14	Escherichia coli	Clinical isolate	ERS21172793	47.1	Positive	DNA extracted from Bact/Alert+ samples
39	BCP15	Klebsiella pneumoniae	Clinical isolate	ERS21172794	58.2	Positive	DNA extracted from Bact/Alert+ samples
40	BCP16	Streptococcus agalactiae	Clinical isolate	ERS21172795	55.5	Positive	DNA extracted from Bact/Alert+ samples
41	BCP17	Leclercia adecarboxylata	Clinical isolate	ERS21172796	29.5	Positive	DNA extracted from Bact/Alert+ samples
42	BCP18	Escherichia coli	Clinical isolate	ERS21172797	33.9	Positive	DNA extracted from Bact/Alert+ samples
43	BCP19	Staphylococcus aureus	Clinical isolate	ERS21172798	36.5	Positive	DNA extracted from Bact/Alert+ samples
44	BCP20	Stenotrophomonas maltophilia	Clinical isolate	ERS21172799	42.1	Positive	DNA extracted from Bact/Alert+ samples
45	BCP21	Staphylococcus epidermidis	Clinical isolate	ERS21172800	38.2	Positive	DNA extracted from Bact/Alert+ samples
46	BCP22	Enterococcus faecalis	Clinical isolate	ERS21172801	35.6	Positive	DNA extracted from Bact/Alert+ samples
47	BCP23	Klebsiella pneumoniae	Clinical isolate	ERS21172802	36	Positive	DNA extracted from Bact/Alert+ samples
48	BCP24	Proteus mirabilis and Enterococcus faecalis	Clinical isolate	ERS21172803	58.5	Positive	DNA extracted from Bact/Alert+ samples
49	BCP25	Escherichia coli	Clinical isolate	ERS21172804	52.3	Positive	DNA extracted from Bact/Alert+ samples
50	BCP26	Streptococcus gallolyticus	Clinical isolate	ERS21172805	77.9	Positive	DNA extracted from Bact/Alert+ samples
51	BCP27	Staphylococcus aureus	Clinical isolate	ERS21172806	63.8	Positive	DNA extracted from Bact/Alert+ samples
52	BCP28	Achromobacter denitrificans	Clinical isolate	ERS21172807	35.7	Positive	DNA extracted from Bact/Alert+ samples
53	BCP29	Staphylococcus epidermidis	Clinical isolate	ERS21172808	54.3	Positive	DNA extracted from Bact/Alert+ samples
54	BCP30	Campylobacter jejuni	Clinical isolate	ERS21172809	32.5	Positive	DNA extracted from Bact/Alert+ samples
55	BCP31	Coagulase negative Staphylococcus	Clinical isolate	ERS21172810	35.9	Positive	DNA extracted from Bact/Alert+ samples
56	BCP32	Escherichia coli	Clinical isolate	ERS21172811	38.4	Positive	DNA extracted from Bact/Alert+ samples
57	BCP33	Escherichia coli	Clinical isolate	ERS21172812	38.7	Positive	DNA extracted from Bact/Alert+ samples
58	BCN01	Host DNA (from patient)	Negative control	ERS21172777	1.65	Negative	DNA extracted from Bact/Alert+ samples
59	BCN02	Host DNA (from patient)	Negative control	ERS21172778	1.36	Negative	DNA extracted from Bact/Alert+ samples
60	BCN03	Host DNA (from patient)	Negative control	ERS21172779	2.07	Negative	DNA extracted from Bact/Alert+ samples
61	RESB1	Enterococcus faecalis	ATCC 29212	ERS21172837	23.3	Positive	DNA extracted from 6H enriched samples
62	RESB2	Enterococcus faecium	Clinical isolate	ERS21172838	21.2	Positive	DNA extracted from 6H enriched samples
63	RESB3	Staphylococcus aureus (MRSA)	NCTC 12493	ERS21172839	20.1	Positive	DNA extracted from 6H enriched samples
64	RESB4	Staphylococcus epidermidis	Clinical isolate	ERS21172840	28.9	Positive	DNA extracted from 6H enriched samples
65	RESB5	Streptococcus agalactiae	Clinical isolate	ERS21172841	32.7	Positive	DNA extracted from 6H enriched samples
66	RESB6	Streptococcus pneumoniae	ATCC 6303	ERS21172842	8.6	Positive	DNA extracted from 6H enriched samples
67	RESB7	Streptococcus pyogenes	Clinical isolate	ERS21172843	25.4	Positive	DNA extracted from 6H enriched samples
68	RESB8	Pseudomonas aeruginosa	ATCC 27853	ERS21172844	9.3	Positive	DNA extracted from 6H enriched samples
70	RESB9	Escherichia coli	ATCC 25922	ERS21172845	19.9	Positive	DNA extracted from 6H enriched samples
71	RESB10	Klebsiella michianesis	Clinical isolate	ERS21172846	19.7	Positive	DNA extracted from 6H enriched samples
72	RESB11	Klebsiella pneumoniae	NCTC 13442	ERS21172847	20.2	Positive	DNA extracted from 6H enriched samples
73	RESB12	Proteus mirabilis	ATCC 12453	ERS21172848	21.3	Positive	DNA extracted from 6H enriched samples
75	RESB13	Salmonella enteritidis	ATCC 13076	ERS21172849	19.3	Positive	DNA extracted from 6H enriched samples
69	REBCN01	Host DNA (Sheep)	Negative control	ERS21172850	3.7	Negative	DNA extracted from 6H enriched samples
74	REBCN02	Host DNA (Sheep)	Negative control	ERS21172851	5.1	Negative	DNA extracted from 6H enriched samples
PC = Pure bactrial culture, HB = Sterile host blood, NC = Negative extraction control BCP = Blood culture positive, BCN = Blood culture negative, RESB = Raid enriched spiked blood, REBCN = Rapid enriched cblood culture negative NF H20 = nuclease free water, NCTC = National Collection of Type Cultures, ATCC =American type culture collection

### Sheet: Primer_Seq_S2
Primer target	Primer name	main primer Sequence (5' - 3') for MultiSeq-AMR	Barcode outer + main primer Sequence (5' - 3') for MultiSeq-AMR	Product size (bp)	Reference	Comment	Pool
blaNDM	NDM-F	GCATTAGCCGCTGCATTGAT	TTTCTGTTGGTGCTGATATTGCGCATTAGCCGCTGCATTGAT	777	This study	Covers 24 types of NDM	1
	NDM-R	GTAGTGCTCAGTGTCGGCAT	ACTTGCCTGTCGCTCTATCTTCGTAGTGCTCAGTGTCGGCAT
blaKPC	KPC-F	CGCGGAACCATTCGCTAAAC	TTTCTGTTGGTGCTGATATTGCCGCGGAACCATTCGCTAAAC	739	This study	Covers 39 types of KPC
	KPC-R	TCCGGTTTTGTCTCCGACTG	ACTTGCCTGTCGCTCTATCTTCTCCGGTTTTGTCTCCGACTG
blaIMP	IMP-F	GGYGTTTWTSTTCATACWTCG	TTTCTGTTGGTGCTGATATTGCGGYGTTTWTSTTCATACWTCG	528	This study	Covers 64 types of IMP
	IMP-R	TTYAGGYARCCAAACYACTA	ACTTGCCTGTCGCTCTATCTTCTTYAGGYARCCAAACYACTA
blaVIM	VIM-F	GATGGTGTTTGGTYGCATATC	TTTCTGTTGGTGCTGATATTGCGATGGTGTTTGGTYGCATATC	716	This study	Covers 52 types of VIM
	VIM-R	AGCAAGTCTAGACCGCCCG	ACTTGCCTGTCGCTCTATCTTCAGCAAGTCTAGACCGCCCG
blaGES	GES-F	CTAGAGCGCGAAAAAGCAGC	TTTCTGTTGGTGCTGATATTGCCTAGAGCGCGAAAAAGCAGC	818	This study	Covers 22 types of GES
	GES-R	GATAGTTTCGGGGCCGTTGT	ACTTGCCTGTCGCTCTATCTTCGATAGTTTCGGGGCCGTTGT
blaOXA-48	OXA-G48-F	CGTGYRTTAGCCTTATCGRCTGTG	TTTCTGTTGGTGCTGATATTGCCGTGYRTTAGCCTTATCGRCTGTG	845	This study	Covers 40 types of OXA Including(OXA-48)
	OXA-G48-R	GTGGGCATATCCATATTHRTCGC	ACTTGCCTGTCGCTCTATCTTCGTGGGCATATCCATATTHRTCGC
blaCTX-M-All	CTX-M-All-F	ATGTGCAGYACCAGTAARGTKATGGC	TTTCTGTTGGTGCTGATATTGCATGTGCAGYACCAGTAARGTKATGGC	712	David A. Boyd et al	Covers 182 types of CTX
	CTX-M-All-R	TGGGTRAARTARGTSACCAGAAYSAGCGG	ACTTGCCTGTCGCTCTATCTTCTGGGTRAARTARGTSACCAGAAYSAGCGG
blaSHV	bla-SHV-F	CGCCKGTGTATTATCTCYCTGTTA	TTTCTGTTGGTGCTGATATTGCCGCCKGTGTATTATCTCYCTGTTA	771	This study	Covers 151 types of SHV	2
	bla-SHV-R	CAGCACGGARCGGATCAACG	ACTTGCCTGTCGCTCTATCTTCCAGCACGGARCGGATCAACG
MCR-1	MCR-1-F	AAACCTATCCCATCGCGGAC	TTTCTGTTGGTGCTGATATTGCAAACCTATCCCATCGCGGAC	783	This study	Covers 16 types of MCR-1
	MCR-1-R	CGCGCTCATAGCCATTGAAG	ACTTGCCTGTCGCTCTATCTTCCGCGCTCATAGCCATTGAAG
MCR-2	MCR-2-F	AAATGCCATGCAAACCGACC	TTTCTGTTGGTGCTGATATTGCAAATGCCATGCAAACCGACC	755	This study	Covers MCR-2.1 & 2.2
	MCR-2-R	AGCGGTCAAGCGTATCTAGC	ACTTGCCTGTCGCTCTATCTTCAGCGGTCAAGCGTATCTAGC
VanA	VanA-F	ATACAAGGTYTDTTTGAATTGTCCG	TTTCTGTTGGTGCTGATATTGCATACAAGGTYTDTTTGAATTGTCCG	815	This study	Covers 6 types of VanA
	VanA-R	AATACRATCARGCGGTCAATCA	ACTTGCCTGTCGCTCTATCTTCAATACRATCARGCGGTCAATCA
VanB	VanB-F	TTCGATCCGCACTACATCGG	TTTCTGTTGGTGCTGATATTGCTTCGATCCGCACTACATCGG	743	This study	Covers 2 types of VanB
	VanB-R	TGGATGCGGAAGATACCGTG	ACTTGCCTGTCGCTCTATCTTCTGGATGCGGAAGATACCGTG
MecA	MecA-F	GAAYTVTTAGCACTTGTMAGCACRCC	TTTCTGTTGGTGCTGATATTGCGAAYTVTTAGCACTTGTMAGCACRCC	790	This study	Covers 16 types of MecA
	MecA-R	CGACTTGTTGCATRCCRTCWGTTA	ACTTGCCTGTCGCTCTATCTTCCGACTTGTTGCATRCCRTCWGTTA
MecC	MecC-F	GGATCTGGTACAGCATTACAACC	TTTCTGTTGGTGCTGATATTGCGGATCTGGTACAGCATTACAACC	824	This study	Covers 5 types of MecC
	MecC-R	ACTACACGTTCCATACCATTAGT	ACTTGCCTGTCGCTCTATCTTCACTACACGTTCCATACCATTAGT
blaTEM	blaTEM-F	CAGCGGTAAGATCYTTGAGAG	TTTCTGTTGGTGCTGATATTGCCAGCGGTAAGATCYTTGAGAG	762	This study	Covers 183 types of TEM	3
	blaTEM-R	AMTACGAYACGGGAGGGCTT	ACTTGCCTGTCGCTCTATCTTCAMTACGAYACGGGAGGGCTT
blaOXA-9	OXA-G9-F	ATGTTGGTGTTCGTTTCCGC	TTTCTGTTGGTGCTGATATTGCATGTTGGTGTTCGTTTCCGC	746	This study	Covers OXA-9 & OXA-896
	OXA-G9-R	CCGTTATTGTCCCGAAGCCA	ACTTGCCTGTCGCTCTATCTTCCCGTTATTGTCCCGAAGCCA
blaOXA-23	OXA-G23-F	GATTGTTCAAGGACATAATCAGGTG	TTTCTGTTGGTGCTGATATTGCGATTGTTCAAGGACATAATCAGGTG	794	This study	Covers 41 types of OXA Including(OXA-23)
	OXA-G23-R	GCATTTCTGACCGCATTTCCA	ACTTGCCTGTCGCTCTATCTTCGCATTTCTGACCGCATTTCCA
blaOXA-24	OXA-G24-F	GATGAAGCTCAAACACARGGTGTA	TTTCTGTTGGTGCTGATATTGCGATGAAGCTCAAACACARGGTGTA	769	This study	Covers 19 types of OXA Including(OXA-24,143)
	OXA-G24-R	CATTACGAATAGAACCAGDCATTCCTT	ACTTGCCTGTCGCTCTATCTTCCATTACGAATAGAACCAGDCATTCCTT
blaOXA-58	OXA-G58-F	TAAGTATTGGGGCTTGTGCTGA	TTTCTGTTGGTGCTGATATTGCTAAGTATTGGGGCTTGTGCTGA	784	This study	Covers 07 types of OXA Including(OXA-58)
	OXA-G58-R	ACATACCAACCCACTTGCGG	ACTTGCCTGTCGCTCTATCTTCACATACCAACCCACTTGCGG
blaFOX	FOX-F	TATCCAGCCGATGCTCAAGG	TTTCTGTTGGTGCTGATATTGCTATCCAGCCGATGCTCAAGG	810	This study	Covers 10 types of FOX Might amplify a few CMY & MOX
	FOX-R	GCATCTCCCTGATACCCCAT	ACTTGCCTGTCGCTCTATCTTCGCATCTCCCTGATACCCCAT
blaACC	ACC-F	TGTTATCCGTGATTACCTGTCTG	TTTCTGTTGGTGCTGATATTGCTGTTATCCGTGATTACCTGTCTG	781	This study	Covers 12 types of ACC
	ACC-R	TTGTTRTAGCCCCAMGCATA	ACTTGCCTGTCGCTCTATCTTCTTGTTRTAGCCCCAMGCATA
blaPER	PER-F	GGSCCTGAYGATCTGGARCC	TTTCTGTTGGTGCTGATATTGCGGSCCTGAYGATCTGGARCC	764	This study	Covers 16 types of PER	4
	PER-R	GCCGYCCATCAGGCAAC	ACTTGCCTGTCGCTCTATCTTCGCCGYCCATCAGGCAAC
blaCMY1/MOX	CMY1/MOX-F	ATGCAACAACGACAATCCATC	TTTCTGTTGGTGCTGATATTGCATGCAACAACGACAATCCATC	729	This study	Covers 14 types of CMY1/MOX
	CMY1/MOX-R	CAGSAKSGTCTGCTCCATCA	ACTTGCCTGTCGCTCTATCTTCCAGSAKSGTCTGCTCCATCA
blaCMY2	CMY-2-F	AACAGAACMACARATTGCCGAT	TTTCTGTTGGTGCTGATATTGCAACAGAACMACARATTGCCGAT	833	This study	Covers 141 types of CMY2
	CMY-2-R	TGGCRTCCATGTTGRCCTG	ACTTGCCTGTCGCTCTATCTTCTGGCRTCCATGTTGRCCTG
aac(6’)-Ib	aac(6')-IB-F	TCATATCGTCGAGTGGTGGG	TTTCTGTTGGTGCTGATATTGCTCATATCGTCGAGTGGTGGG	571	This study	Covers 9 types of aac(6')-IB
	aac(6')-IB-R	CTCGAATGCCTGGCGTGTTT	ACTTGCCTGTCGCTCTATCTTCCTCGAATGCCTGGCGTGTTT
qnrB	qnrB-F	GGCTGYCARTTHTATGATCG	TTTCTGTTGGTGCTGATATTGCGGCTGYCARTTHTATGATCG	629	This study	Covers 77 types of qnrB
	qnrB-R	CGATRCCAAGHCGYTCC	ACTTGCCTGTCGCTCTATCTTCCGATRCCAAGHCGYTCC
qnrS	qnrS-F	CGACGWGCTAACTTGCGYGAT	TTTCTGTTGGTGCTGATATTGCCGACGWGCTAACTTGCGYGAT	647	This study	Covers 13 types of qnrS
	qnrS-R	TCGAGAAKCWGTTCTTGYTGCCA	ACTTGCCTGTCGCTCTATCTTCTCGAGAAKCWGTTCTTGYTGCCA
qepA	qepA-F	GCGTGTTGCTGGAGTTCTTC	TTTCTGTTGGTGCTGATATTGCGCGTGTTGCTGGAGTTCTTC	779	This study	Covers 4 types of qepA
	qepA-R	GATCTCGTTGCCGATGGTGA	ACTTGCCTGTCGCTCTATCTTCGATCTCGTTGCCGATGGTGA
cmlA	cmlA-F	CGTGACATTTACGCAGGTCG	TTTCTGTTGGTGCTGATATTGCCGTGACATTTACGCAGGTCG	787	This study	Covers 02 types of cmlA	5
	cmlA-R	AGCAGAAGTAGACTGCCGTG	ACTTGCCTGTCGCTCTATCTTCAGCAGAAGTAGACTGCCGTG
Sul1	Sul1-F	GCGATCGAAATGCTGCGAGT	TTTCTGTTGGTGCTGATATTGCGCGATCGAAATGCTGCGAGT	828	This study	Covers 33 types of Sul1
	Sul1-R	AAATTTCGCGAGGGTTTCCG	ACTTGCCTGTCGCTCTATCTTCAAATTTCGCGAGGGTTTCCG
Sul2	Sul2-F	GCTCATCATTTTCGGCATCGT	TTTCTGTTGGTGCTGATATTGCGCTCATCATTTTCGGCATCGT	735	This study	Covers 19 types of Sul2
	Sul2-R	GACAGAAGCACCGGCAAATC	ACTTGCCTGTCGCTCTATCTTCGACAGAAGCACCGGCAAATC
ant(2")-I	ant(2")-I-F	ATGGACACAACGCAGGTC	TTTCTGTTGGTGCTGATATTGCATGGACACAACGCAGGTC	639	This study	Covers 19 types of ant(2")-I
	ant(2")-I-R	CGACCTGAAAGCRGCAC	ACTTGCCTGTCGCTCTATCTTCCGACCTGAAAGCRGCAC
aac(3)-II	aac(3)-II-F	TGATGGTGCATGCCTCACTT	TTTCTGTTGGTGCTGATATTGCTGATGGTGCATGCCTCACTT	785	This study	Covers 9 types of aac(3)-II
	aac(3)-II-R	AAAGCCCACGACACCTTCTC	ACTTGCCTGTCGCTCTATCTTCAAAGCCCACGACACCTTCTC
aac(3)-IV	aac(3)-IV-F	CAGCTTCTCAACCTTGGGGT	TTTCTGTTGGTGCTGATATTGCCAGCTTCTCAACCTTGGGGT	724	This study	Covers 2 types of aac(3)-IV
	aac(3)-IV-R	CATGACCGACTGGACCTTCC	ACTTGCCTGTCGCTCTATCTTCCATGACCGACTGGACCTTCC
mphA	mphA-F	TCGTTGCCTATCCCATGCTC	TTTCTGTTGGTGCTGATATTGCTCGTTGCCTATCCCATGCTC	720	This study	Covers 02 types of mphA
	mphA-R	CGAGGTACTCTTCGTTACCCG	ACTTGCCTGTCGCTCTATCTTCCGAGGTACTCTTCGTTACCCG
ermA	ErmA-F	AAGCGGTAAAACCCCTCTGAG	TTTCTGTTGGTGCTGATATTGCAAGCGGTAAAACCCCTCTGAG	561	Lars Jensen et al	Covers 03 types of ermA	6
	ErmA-R	TCAAAGCCTGTCGGAATTGG	ACTTGCCTGTCGCTCTATCTTCTCAAAGCCTGTCGGAATTGG
ermB	ErmB-F	TGGAACAGGTAAAGGGCATT	TTTCTGTTGGTGCTGATATTGCTGGAACAGGTAAAGGGCATT	624	This study	Covers 15 types of ermB
	ErmB-R	TGACGATATTCTCGATTGACCCA	ACTTGCCTGTCGCTCTATCTTCTGACGATATTCTCGATTGACCCA
aph(3')-IIa	aph(3')-IIa-F	GATGGATTGCACGCAGGTTC	TTTCTGTTGGTGCTGATATTGCGATGGATTGCACGCAGGTTC	791	This study	Covers 2 types of aph(3')-IIa
	aph(3')-IIa-R	ATATCACGGGTAGCCAACGC	ACTTGCCTGTCGCTCTATCTTCATATCACGGGTAGCCAACGC
aph(3')-III	aph(3')-III-F	CCGCTGCGTAAAAGATACGG	TTTCTGTTGGTGCTGATATTGCCCGCTGCGTAAAAGATACGG	731	This study	Covers 3 types of aph(3')-III
	aph(3')-III-R	TGTCATACCACTTGTCCGCC	ACTTGCCTGTCGCTCTATCTTCTGTCATACCACTTGTCCGCC
aph(3')-Ia	aph(3')-Ia-F	GGGCTCGCGATAATGTCGG	TTTCTGTTGGTGCTGATATTGCGGGCTCGCGATAATGTCGG	720	This study	Covers 10 types of aph(3')-Ia
	aph(3')-Ia-R	CCTGGTATCGGTCTGCGATT	ACTTGCCTGTCGCTCTATCTTCCCTGGTATCGGTCTGCGATT
aadA1	aadA1-F	GGCTTGATGAAACAACGCGG	TTTCTGTTGGTGCTGATATTGCGGCTTGATGAAACAACGCGG	726	This study	Covers 5 types of aadA1
	aadA1-R	TGGTGATCTCGCCTTTCACG	ACTTGCCTGTCGCTCTATCTTCTGGTGATCTCGCCTTTCACG
aadA2	aadA2-F	GGAAGCGGTGACCATCGAAA	TTTCTGTTGGTGCTGATATTGCGGAAGCGGTGACCATCGAAA	760	This study	Covers 2 types of aadA2
	aadA2-R	GCGTTTTATTGCCCAGTCGG	ACTTGCCTGTCGCTCTATCTTCGCGTTTTATTGCCCAGTCGG
dfrA1	dfrA1-F	TGGTAGCTATATCGAAGAATGGAG	TTTCTGTTGGTGCTGATATTGCTGGTAGCTATATCGAAGAATGGAG	520	This study	Covers 17 types of dfrA1	7
	dfrA1-R	AAAACTGGCCTAAAATTGCTGG	ACTTGCCTGTCGCTCTATCTTCAAAACTGGCCTAAAATTGCTGG
dfrA12	dfrA12-F	ACGCATTTATCTCRTTGCTGCG	TTTCTGTTGGTGCTGATATTGCACGCATTTATCTCRTTGCTGCG	592	This study	Covers 10 types of dfrA12
	dfrA12-R	TCGACGCGCATAAACGGAGT	ACTTGCCTGTCGCTCTATCTTCTCGACGCGCATAAACGGAGT
dfrA7 & 17	dfrA7-F	GTAATCGGTARTGGYCCTGAT	TTTCTGTTGGTGCTGATATTGCGTAATCGGTARTGGYCCTGAT	451	This study	Covers 15 types of dfrA7/A17
	dfrA7-R	CTTCRACYTCAACGTGAACAG	ACTTGCCTGTCGCTCTATCTTCCTTCRACYTCAACGTGAACAG
Str	Str-F	TCTGAATTTGCTTATCAACGAAGC	TTTCTGTTGGTGCTGATATTGCTCTGAATTTGCTTATCAACGAAGC	704	This study	Covers 03 types of Str
	Str-R	AAATCAAAACCCCTATTAAAGCCA	ACTTGCCTGTCGCTCTATCTTCAAATCAAAACCCCTATTAAAGCCA
catA1	catA1-F	CCCAATGGCATCGTAAAGAACA	TTTCTGTTGGTGCTGATATTGCCCCAATGGCATCGTAAAGAACA	634	This study	Covers catA1
	catA1-R	ATCAGCACCTTGTCGCCTTG	ACTTGCCTGTCGCTCTATCTTCATCAGCACCTTGTCGCCTTG
catB7	catB7-F	CAGGTCAGCAACCCGAACA	TTTCTGTTGGTGCTGATATTGCCAGGTCAGCAACCCGAACA	680	This study	Covers catB7
	catB7-R	CGGTACAAGGCGGGGATA	ACTTGCCTGTCGCTCTATCTTCCGGTACAAGGCGGGGATA
oqxA	oqxA-F	GGTGCTGGTGAAGTCGATCA	TTTCTGTTGGTGCTGATATTGCGGTGCTGGTGAAGTCGATCA	685	This study	Covers oqxA
	oqxA-R	GCGGGCGAGGTTTTGATAGT	ACTTGCCTGTCGCTCTATCTTCGCGGGCGAGGTTTTGATAGT
16S rRNA	16s rRNA 27F	AGRGTTYGATYMTGGCTCAG	TTTCTGTTGGTGCTGATATTGCAGRGTTYGATYMTGGCTCAG	1620	Benjamin J et al 2019		16S + 28S
	16s rRNA 1492R	CGGYTACCTTGTTACGACTT	ACTTGCCTGTCGCTCTATCTTCCGGYTACCTTGTTACGACTT
28S rRNA	NL-1-F	GCATATCAATAAGCGGAGGA	TTTCTGTTGGTGCTGATATTGCGCATATCAATAAGCGGAGGA	740	A. Romanelli et al 2014
	NL-4-R	TTGGTCCGTGTTTCAAGACG	ACTTGCCTGTCGCTCTATCTTCTTGGTCCGTGTTTCAAGACG
Developed/included but not tested in this study
blaOXA-1	OXA-G1-F	ATTATCTACAGCAGCGCCAGT	TTTCTGTTGGTGCTGATATTGCATTATCTACAGCAGCGCCAGT	889	This study	Covers 13 types of OXA Including(OXA-1)	8
	OXA-G1-R	GTGTGTTTAGAATGGTGATYGCA	ACTTGCCTGTCGCTCTATCTTCGTGTGTTTAGAATGGTGATYGCA
blaOXA-7	OXA-G7-F	GCGTGTCTTTCRAGTACGGCA	TTTCTGTTGGTGCTGATATTGCGCGTGTCTTTCRAGTACGGCA	880	This study	Covers 40 types of OXA Including(OXA-7)
	OXA-G7-R	AGCCACCAATGATGCCCTC	ACTTGCCTGTCGCTCTATCTTCAGCCACCAATGATGCCCTC
blaOXA-50	OXA-G50-F	CCAGGCCAGCGAATGGA	TTTCTGTTGGTGCTGATATTGCCCAGGCCAGCGAATGGA	832	This study	Covers OXA-Group-50
	OXA-G50-R	GGCCTTGCCCAGTTCGAC	ACTTGCCTGTCGCTCTATCTTCGGCCTTGCCCAGTTCGAC
blaOXA-51	OXA-G51-F	TAKTTCAGCCTGYTCACMTTATA	TTTCTGTTGGTGCTGATATTGCTAKTTCAGCCTGYTCACMTTATA	824	This study	Covers 327 types of OXA Including(OXA-51)
	OXA-G51-R	AGTTAAGGGDGAAYGCKACAA	ACTTGCCTGTCGCTCTATCTTCAGTTAAGGGDGAAYGCKACAA
qnrA	qnrA-F	CAAGAGGATTTCTCACGCCA	TTTCTGTTGGTGCTGATATTGCCAAGAGGATTTCTCACGCCA	714	This study	Covers 7 types of qnrA
	qnrA-R	CAGTTGCTCCTGTTGCCAGG	ACTTGCCTGTCGCTCTATCTTCCAGTTGCTCCTGTTGCCAGG
qnrC	qnrC-F	AGCTCTCATCACTTTTCTCACTGTA	TTTCTGTTGGTGCTGATATTGCAGCTCTCATCACTTTTCTCACTGTA	703	This study	Covers 1 type of qnrC
	qnrC-R	CCCCCAACTGCTCCAAAAGC	ACTTGCCTGTCGCTCTATCTTCCCCCCAACTGCTCCAAAAGC
qnrD	qnrD-F	ATTGTGATTTTTCAGGGGTTGATT	TTTCTGTTGGTGCTGATATTGCATTGTGATTTTTCAGGGGTTGATT	670	This study	Covers 3 types of qnrD
	qnrD-R	ACACCTAAACTCTCAACAAGCTG	ACTTGCCTGTCGCTCTATCTTCACACCTAAACTCTCAACAAGCTG
blaGIM	GIM-F	CTTGTAGCGTTGCCAGCTTT	TTTCTGTTGGTGCTGATATTGCCTTGTAGCGTTGCCAGCTTT	828	This study	Covers GIM1 & GIM2	9
	GIM-R	TTCAGCGGTCGGTTGCATT	ACTTGCCTGTCGCTCTATCTTCTTCAGCGGTCGGTTGCATT
blaSPM	SPM-F	GCGCGTTTTGTTTGTTGCTC	TTTCTGTTGGTGCTGATATTGCGCGCGTTTTGTTTGTTGCTC	729	This study	Covers SPM1
	SPM-R	TTATCATGCAGCCGCCAAAC	ACTTGCCTGTCGCTCTATCTTCTTATCATGCAGCCGCCAAAC
blaVEB	VEB-F	CATTTCCCGATGCAAAGCGT	TTTCTGTTGGTGCTGATATTGCCATTTCCCGATGCAAAGCGT	769	This study	Covers 10 types of VEB
	VEB-R	CCGAAGTTTCTTTGGACTCTGC	ACTTGCCTGTCGCTCTATCTTCCCGAAGTTTCTTTGGACTCTGC
blaBEL	BEL-F	AAACTGCTGCTCTACCCGTT	TTTCTGTTGGTGCTGATATTGCAAACTGCTGCTCTACCCGTT	728	This study	Covers 4 types of BEL
	BEL-R	AGTAATCGCCTTAGCTGCCC	ACTTGCCTGTCGCTCTATCTTCAGTAATCGCCTTAGCTGCCC
mcr-3	MCR-3-F	AGGTGATGATGCAAAACGGGA	TTTCTGTTGGTGCTGATATTGCAGGTGATGATGCAAAACGGGA	741	This study	Covers mcr-3
	MCR-3-R	GTGTAGCGGATGGTGTTGTC	ACTTGCCTGTCGCTCTATCTTCGTGTAGCGGATGGTGTTGTC
mcr-4	MCR-4-F	TGATCCTCGCCGTGCTAATG	TTTCTGTTGGTGCTGATATTGCTGATCCTCGCCGTGCTAATG	748	This study	Covers mcr-4
	MCR-4-R	TCGCTGTGCAACACAAGTCA	ACTTGCCTGTCGCTCTATCTTCTCGCTGTGCAACACAAGTCA
mcr-5	MCR-5-F	TGCGGAATCTGATGGAGACG	TTTCTGTTGGTGCTGATATTGCTGCGGAATCTGATGGAGACG	1056	This study	Covers mcr-5
	MCR-5-R	CCAAGGCTTCATGCGAACAG	ACTTGCCTGTCGCTCTATCTTCCCAAGGCTTCATGCGAACAG
gyrA	gyrA-F	TACACCGGTCAACATTGAGG	TTTCTGTTGGTGCTGATATTGCTACACCGGTCAACATTGAGG	767	Sandhya Bansal 2011		10
	gyrA-R	TTAATGATTGCCGCCGTCGG	ACTTGCCTGTCGCTCTATCTTCTTAATGATTGCCGCCGTCGG
ermC	ErmC-F	CTTTGAAATCGGCTCAGGAAAAGG	TTTCTGTTGGTGCTGATATTGCCTTTGAAATCGGCTCAGGAAAAGG	624	This study	Covers 10 types of ermC
	ErmC-R	TCTTTGTTAACCCATTTCATAACGA	ACTTGCCTGTCGCTCTATCTTCTCTTTGTTAACCCATTTCATAACGA
ermF	ErmF-F	GGCAGGCAAGGGGTTTCTTAC	TTTCTGTTGGTGCTGATATTGCGGCAGGCAAGGGGTTTCTTAC	780	This study	Covers 03 types of ermF
	ErmF-R	TCAGGGACAACTTCCAGCATTTC	ACTTGCCTGTCGCTCTATCTTCTCAGGGACAACTTCCAGCATTTC
ermG	ErmG-F	GAAATAGGTGCAGGGAAAGGTC	TTTCTGTTGGTGCTGATATTGCGAAATAGGTGCAGGGAAAGGTC	528	This study	Covers 02 types of ermG
	ErmG-R	GCTATCCACTTTAGGTTTTGGATGG	ACTTGCCTGTCGCTCTATCTTCGCTATCCACTTTAGGTTTTGGATGG
ermT	ErmT-F	AGATTGGTTCAGGGAAAGGTCA	TTTCTGTTGGTGCTGATATTGCAGATTGGTTCAGGGAAAGGTCA	660	This study	Covers 03 types of ermT
	ErmT-R	AGGCTTGATAAAATTGGTTTTTGGA	ACTTGCCTGTCGCTCTATCTTC AGGCTTGATAAAATTGGTTTTTGGA
mphB	mphB-F	AGACGGGAAGATGTGATGCC	TTTCTGTTGGTGCTGATATTGCAGACGGGAAGATGTGATGCC	804	This study	Covers mphB
	mphB-R	CTCAGCGATTGAAACTGGGT	ACTTGCCTGTCGCTCTATCTTCCTCAGCGATTGAAACTGGGT
mphE	mphE-F	CTGAAGCACACGGCTTGTTG	TTTCTGTTGGTGCTGATATTGCCTGAAGCACACGGCTTGTTG	722	This study	Covers 02 types of mphE
	mphE-R	GCCTGAAACAGCTCCATCCT	ACTTGCCTGTCGCTCTATCTTC GCCTGAAACAGCTCCATCCT
msrA	msrA-F	CCGACAGTATGAGTGGTGGT	TTTCTGTTGGTGCTGATATTGCCCGACAGTATGAGTGGTGGT	820	This study	Covers 02 types of msrA	11
	msrA-R	TTTGCACCTACGAGCGCTAT	ACTTGCCTGTCGCTCTATCTTCTTTGCACCTACGAGCGCTAT
msrC	msrC-F	AGCTACGAGAAGCAGAGTCG	TTTCTGTTGGTGCTGATATTGCAGCTACGAGAAGCAGAGTCG	768	This study	Covers 02 types of msrC
	msrC-R	CTCCCCCACTTAACGTACACA	ACTTGCCTGTCGCTCTATCTTC CTCCCCCACTTAACGTACACA
msrD	msrD-F	ATTCCCCAGTTGGACGAAGT	TTTCTGTTGGTGCTGATATTGCATTCCCCAGTTGGACGAAGT	647	This study	Covers 02 types of msrD
	msrD-R	TGATGAGCTAAACGCCCTCC	ACTTGCCTGTCGCTCTATCTTCTGATGAGCTAAACGCCCTCC
msrE	msrE-F	ATGCTGGGCGTGATGTTTTG	TTTCTGTTGGTGCTGATATTGCATGCTGGGCGTGATGTTTTG	804	This study	Covers msrE
	msrE-R	GTCGTCCAGCACTTTCGGTA	ACTTGCCTGTCGCTCTATCTTCGTCGTCCAGCACTTTCGGTA
cmlB	cmlB-F	ATCTATGGCTTGCTCGGCTC	TTTCTGTTGGTGCTGATATTGCATCTATGGCTTGCTCGGCTC	771	This study	Covers cmlB
	cmlB-R	ACCTAGCAGTAACCCACCCA	ACTTGCCTGTCGCTCTATCTTCACCTAGCAGTAACCCACCCA
rmtB	rmtB-F	ATCAACGATGCCCTCACCTC	TTTCTGTTGGTGCTGATATTGCATCAACGATGCCCTCACCTC	768	This study	Covers 02 types of rmtB
	rmtB-R	GTTCGCCTCCATGCCTTTTC	ACTTGCCTGTCGCTCTATCTTCGTTCGCCTCCATGCCTTTTC
armA	armA-F	TTGCATCAAATATGGGGGTCTT	TTTCTGTTGGTGCTGATATTGCTTGCATCAAATATGGGGGTCTT	725	This study	Covers armA
	armA-R	ACTAACTCATTCCCTATAACCTTCG	ACTTGCCTGTCGCTCTATCTTCACTAACTCATTCCCTATAACCTTCG
parC	parC-F	AAACCTGTTCAGCGCCGCATT	TTTCTGTTGGTGCTGATATTGCAAACCTGTTCAGCGCCGCATT	515	Sandhya Bansal 2011		12
	parC-R	GTGGTGCCGTTAAGCAAA	ACTTGCCTGTCGCTCTATCTTCGTGGTGCCGTTAAGCAAA
oqxB	oqxB-F	ATCCGGTGATCCGCTACAAC	TTTCTGTTGGTGCTGATATTGC ATCCGGTGATCCGCTACAAC	743	This study	Covers oqxB
	oqxB-R	GAACAGACCGAAGAGCGTCA	ACTTGCCTGTCGCTCTATCTTC GAACAGACCGAAGAGCGTCA
catA2	catA2-F	CGGATTGACCTGAATACCTGGAA	TTTCTGTTGGTGCTGATATTGCCGGATTGACCTGAATACCTGGAA	696	This study	Covers catA2
	catA2-R	ATGAAAGCCATCACATACTGCAT	ACTTGCCTGTCGCTCTATCTTCATGAAAGCCATCACATACTGCAT
sul3	sul3-F	TGATACAACTGAAGTGGGCGT	TTTCTGTTGGTGCTGATATTGCTGATACAACTGAAGTGGGCGT	720	This study	Covers sul3
	sul3-R	GACTTAACATCATGGGTGCGG	ACTTGCCTGTCGCTCTATCTTCGACTTAACATCATGGGTGCGG
mefA	mefA-F	GATGGTCTTGTCTATGGCTTCA	TTTCTGTTGGTGCTGATATTGCGATGGTCTTGTCTATGGCTTCA	547	This study	Covers 04 types of mefA
	mefA-R	TACCGTAATAGATGCAATCACAGC	ACTTGCCTGTCGCTCTATCTTCTACCGTAATAGATGCAATCACAGC
mefB	mefB-F	GAGCCGCTTTTGCGATAGTT	TTTCTGTTGGTGCTGATATTGCGAGCCGCTTTTGCGATAGTT	692	This study	Covers mefB
	mefB-R	AACCGGACCTGCAACAAGTA	ACTTGCCTGTCGCTCTATCTTCAACCGGACCTGCAACAAGTA
mefE	mefE-F	GAGCAGTGGATGGTCTTTGC	TTTCTGTTGGTGCTGATATTGCGAGCAGTGGATGGTCTTTGC	748	This study	Covers mefE
	mefE-R	AGAGTGGCGTTGATAGCATT	ACTTGCCTGTCGCTCTATCTTCAGAGTGGCGTTGATAGCATT
tet(A)	tet(A)-F	GCTACATCCTGCTTGCCTTC	TTTCTGTTGGTGCTGATATTGCGCTACATCCTGCTTGCCTTC	330	L.-K. Ng et al. 2001		13
	tet(A)-R	CATAGATCGCCGTGAAGAGG	ACTTGCCTGTCGCTCTATCTTCCATAGATCGCCGTGAAGAGG
tet(B)	tet(B)-F	TTGGTTAGGGGCAAGTTTTG	TTTCTGTTGGTGCTGATATTGCTTGGTTAGGGGCAAGTTTTG	779	L.-K. Ng et al. 2001
	tet(B)-R	GTAATGGGCCAATAACACCG	ACTTGCCTGTCGCTCTATCTTCGTAATGGGCCAATAACACCG
tet(C)	tet(C)-F	CTTGAGAGCCTTCAACCCAG	TTTCTGTTGGTGCTGATATTGCCTTGAGAGCCTTCAACCCAG	538	L.-K. Ng et al. 2001
	tet(C)-R	ATGGTCGTCATCTACCTGCC	ACTTGCCTGTCGCTCTATCTTCATGGTCGTCATCTACCTGCC
blaDHA	DHA-F	TTCTATCAGCAGTGGCAGC	TTTCTGTTGGTGCTGATATTGCTTCTATCAGCAGTGGCAGC	994	This study	Covers 25 types of DHA
	DHA-R	TGACTCTTTCGGTATTCGGGT	ACTTGCCTGTCGCTCTATCTTCTGACTCTTTCGGTATTCGGGT
blaACT/MIR	ACT/MIR-F	ACSGTTACSCCSCTGATGAA	TTTCTGTTGGTGCTGATATTGCACSGTTACSCCSCTGATGAA	777	This study	Covers 19 types of ACT/MIR
	ACT/MIR-R	CCAGYTYGCCATATCCTKSAYGTT	ACTTGCCTGTCGCTCTATCTTCCCAGYTYGCCATATCCTKSAYGTT
aph(3')-Ib	aph(3')-Ib-F	GAAAATCGCACCTGCTTCCC	TTTCTGTTGGTGCTGATATTGC GAAAATCGCACCTGCTTCCC	738	This study	Covers 5 types of aph(3')-Ib
	aph(3')-Ib-R	TTGAATAGGACAGCGAAGGCG	ACTTGCCTGTCGCTCTATCTTCTTGAATAGGACAGCGAAGGCG
dfrA5	dfrA5-F	TTGGTTGCGGTCCACACATA	TTTCTGTTGGTGCTGATATTGCTTGGTTGCGGTCCACACATA	548	This study	Covers 4 types of dfrA5
	dfrA5-R	ACCCTTTTGCCAAATTTGATAGC	ACTTGCCTGTCGCTCTATCTTCACCCTTTTGCCAAATTTGATAGC

### Sheet: Rapid_enrichment_S3
Organism	Gram reaction	Type	2-hour enichment CFU/mL (SD)	4-hour enichment CFU/mL (SD)	6-hour enichment CFU/mL (SD)	8-hour enichment CFU/mL (SD)	10-hour enichment CFU/mL (SD)	Doubling time (minutes)
Enterococcus faecalis	Positive	ATCC 29212	2.08e+00 (9.60e-02)	6.20e+02 (1.12e+02)	2.92e+03 (1.04e+02)	1.57e+05 (3.01e+04)	6.33e+07 (1.22e+07)	19.32
Enterococcus faecium	Positive	Clinical isolate	1.82e+00 (4.80e-02)	1.50e+02 (6.43e+01)	2.22e+03 (5.48e+02)	1.75e+05 (3.19e+04)	8.50e+06 (1.68e+06)	21.66
Staphylococcus aureus	Positive	NCTC 12493	1.35e+00 (7.30e-02)	1.35e+00 (7.30e-02)	7.00e+02 (3.78e+03)	7.27e+03 (2.35e+03)	2.65e+06 (1.55e+05)	22.98
Staphylococcus epidermidis	Positive	Clinical isolate	3.28e+00 (6.80e-02)	3.28e+00 (6.80e-02)	5.00e+02 (2.58e+02)	9.60e+03 (2.11e+03)	1.57e+06 (2.78e+05)	25.44
Streptococcus agalactiae	Positive	Clinical isolate	9.40e-01 (4.50e-01)	6.75e+02 (3.07e+02)	3.02e+04 (2.09e+03)	5.02e+05 (3.77e+06)	9.27e+09 (2.09e+09)	14.46
Streptococcus pneumoniae	Positive	ATCC 6303	3.02e+00 (1.00e-01)	1.20e+01 (3.00e+00)	1.15e+02 (4.50e+01)	7.50e+03 (2.45e+03)	7.50e+04 (3.25e+04)	32.88
Streptococcus pyogenes	Positive	Clinical isolate	1.20e+00 (4.10e-02)	1.20e+00 (4.10e-02)	1.75e+02 (1.43e+02)	2.17e+04 (9.07e+03)	1.90e+06 (1.63e+06)	23.28
Acinetobacter baumanii	Negative	Clinical isolate	1.99e+00 (1.02e+00)	1.23e+02 (9.77e+01)	2.11e+04 (1.55e+03)	1.73e+06 (1.42e+06)	1.50e+09 (1.29e+09)	16.26
Enterobacter cloacae	Negative	Clinical isolate	1.22e+00 (7.00e-02)	1.22e+00 (7.00e-02)	3.12e+03 (3.34e+02)	2.30e+04 (1.39e+04)	4.33e+05 (1.43e+05)	26.04
Escherichia coli	Negative	ATCC 25922	2.20e+00 (5.40e-01)	5.00e+02 (2.58e+02)	9.38e+03 (5.07e+03)	1.34e+06 (7.49e+05)	3.82e+08 (1.02e+08)	17.52
Klebsiella michianesis	Negative	Clinical isolate	1.27e+00 (7.50e-02)	1.17e+02 (5.77e+01)	3.67e+03 (7.53e+02)	7.00e+05 (1.23e+05)	4.92e+06 (9.36e+05)	21.96
Klebsiella pneumoniae	Negative	NCTC 13442	1.27e+00 (2.74e-01)	1.33e+02 (7.27e+01)	3.94e+03 (1.08e+03)	9.33e+05 (1.16e+06)	5.42e+08 (6.90e+07)	16.74
Proteus mirabilis	Negative	ATCC 12453	1.18e+00 (8.60e-02)	1.17e+02 (5.77e+01)	1.78e+03 (4.58e+02)	3.75e+04 (1.73e+04)	4.75e+06 (1.56e+06)	21.9
Pseudomonas aeruginosa	Negative	ATCC 27853	2.55e+00 (5.70e-02)	2.55e+00 (5.70e-02)	5.83e+01 (8.54e+00)	5.33e+03 (1.69e+03)	1.42e+07 (5.89e+06)	21.42
Salmonella enteritidis	Negative	ATCC 13076	8.50e-01 (4.50e-02)	1.50e+02 (5.77e+01)	4.75e+02 (7.78e+01)	1.42e+05 (4.71e+05)	3.25e+06 (1.33e+06)	21.96
SD = Standard deviation, CFU = Colony forming unites NCTC = National Collection of Type Cultures, ATCC =American type culture collection
